# Rare extreme polygenic risk scores strongly indicate Alzheimer’s disease risk

**DOI:** 10.64898/2026.09.08.26362504

**Authors:** Elizabeth L. Ward, Peter T. Nelson, Yuriko Katsumata, David W. Fardo, Gregory A. Jicha, the Alzheimer’s Disease Neuroimaging Initiative, Justin B. Miller

## Abstract

**Background:** Alzheimer’s disease (AD) pathology often accumulates years before memory loss, creating a need to identify high-risk individuals presymptomatically. Polygenic risk scores (PRS) stratify AD risk, but individual-level predictions remain uncertain. Extreme PRS may identify high-risk individuals independent of *APOE*.

**Methods:** Using GenoPred, extreme tails of 1,752 PRS methods were evaluated across four genetic ancestries using 11,200 autopsy- or clinically-defined AD cases and 19,321 controls (age ≥65) from the AD Sequencing Project (ADSP) Release 5.

**Results:** Individuals in the extreme upper PRS tail were significantly enriched for AD in all ancestries: Admixed American (*P_adj_*=0.02727), African (*P_adj_*=0.004827), East Asian (*P_adj_*=0.02824), and European (*P_adj_*=2.3068×10^−13^). No controls were observed among the 42 European- and 12 African-ancestry individuals with extreme PRS. Extreme PRS spanned *APOE* diplotypes; 38% occurred in non-*APOE* ε4 carriers.

**Conclusions:** Rare subsets of individuals at the most extreme PRS thresholds have markedly elevated AD enrichment across ancestries and *APOE* diplotypes.

**Data Availability:** All data are available through the ADSP, which is managed by The National Institute on Aging Genetics of Alzheimer’s Disease Data Storage Site (NIAGADS).
