## Supplementary Tables for "Rare extreme polygenic risk scores strongly indicate Alzheimer’s disease risk"

### Sheet: Table S1 ADSP Sample Selection
Supplementary Table S1. ADSP Sample Selection
Supplementary Table S1.1 Mismatched IDs
Discrepancies were identified for 21 sample IDs between the VCF files and the phenotype files, in line with documentation provided in the respective release notes. To ensure their inclusion in downstream analyses, these mismatched IDs were reconciled through ID merging and harmonization during the preprocessing pipeline.
Release Notes Update	ID in VCF	ID in Phenotype File
NG00067.v6	A-ACT-AC000175	A-ACT-AC003385
NG00067.v6	A-ACT-AC000210	A-ACT-AC003408
NG00067.v6	A-ACT-AC000412	A-ACT-AC003370
NG00067.v6	A-ACT-AC000846	A-ACT-AC003402
NG00067.v6	A-ACT-AC001005	A-ACT-AC003405
NG00067.v6	A-ACT-AC002636	A-ACT-AC003391
NG00067.v6	A-ACT-AC002737	A-ACT-AC003411
NG00067.v6	A-ACT-AC003423	A-ACT-AC002991
NG00067.v6	A-ACT-AC003431	A-ACT-AC003021
NG00067.v6	A-ACT-AC003434	A-ACT-AC003046
NG00067.v6	A-ACT-AC003435	A-ACT-AC003056
NG00067.v6	A-ACT-AC003443	A-ACT-AC002976
NG00067.v6	A-ACT-AC002132	A-ACT-AC003404
NG00067.v6	A-ACT-AC000942	A-ACT-AC003382
NG00067.v6	A-ACT-AC002570	A-ACT-AC003399
NG00067.v14	G-KGAD-KA000886	G-KGAD-KA001216
NG00067.v15	A-ADC-AD004727	A-ADC-AD008773
NG00067.v15	A-ADC-AD006491	A-ADC-AD009062
NG00067.v15	A-ADC-AD011859	A-ADC-AD018987
NG00067.v15	A-ADC-AD015695	A-ADC-AD009190
NG00067.v18	A-ADC-AD011723	A-ADC-AD019482
Supplementary Table S1.2 Excluded IDs
A total of four sample IDs were identified in the Sample Manifest but did not have any corresponding annotated phenotype data available; these samples were excluded from downstream analyses.
IDs not found in Phenotype Files
A-MIA-UM010206
A-MIA-UM010207
P-UPN-PSP8397
P-UPN-PSP8399

### Sheet: Tables S2-S5 JRip with APOE
JRip Rules with APOE by Ancestry
Note: JRip rules were configured using only largely independent PRS features (Spearman's ρ <0.5).
Rules are executed in order, so individuals that qualify for multiple rules are only included in the first rule in which they qualify.
Supplementary Table 1: EUR population JRip rules including PRS, APOE, and sex
Rule Number	Rule	Number of Cases	Number of Controls	Percent Cases	Odds Ratio compared to Baseline	Expected Number of Cases	Expected Number of Controls	P-value			Total Baseline Cases and Controls	Baseline Cases	Baseline Controls	Baseline Percent Cases	Note
1	APOE_reported = e34 [MegaPRS--Kunkle--LDAK Model 1] ≥ 0.128 [LDPred2 no sparse--Kunkle--p=1.8e.05; h2=0.07] ≥ 0.016	527	389	57.53	1.29	407.742	508.258	2.21498e-15			4356	1939	2417	44.5133	e34 used as baseline
2	APOE_reported = e34 [MegaPRS--Kunkle--LDAK Model 1] ≥ 0.031 [MegaPRS--Kunkle--LDAK Model 139] ≥ 0.024	323	295	52.27	1.17	275.092	342.908	0.000105458			4356	1939	2417	44.5133	e34 used as baseline
3	APOE_reported = e44	465	309	60.08	1	465	309	1			774	465	309	60.0775	e44 used as baseline
Supplementary Table 2: AFR population JRip rules including PRS, APOE, and sex
Rule Number	Rule	Number of Cases	Number of Controls	Percent Cases	Odds Ratio compared to Baseline	Expected Number of Cases	Expected Number of Controls	P-value			Total Cases and Controls	Baseline Cases	Baseline Controls	Baseline Percent Cases	Note
1	APOE_reported = e34 [pT+Clump--Jansen--p<1] ≥ -0.015 [Lassosum--Bellenguez GWAS--s=1;λ=0.001] ≥ 0.084 [MegaPRS--Jansen--LDAK Model 213] ≥ -0.3	56	18	75.68	1.62	34.5862	39.4138	6.06215e-07			1119	523	596	46.7382	e34 used as baseline
2	APOE_reported = e34 [MegaPRS--Kunkle--LDAK Model 3] ≤ -0.106 [pT+Clump--Jansen--p<0.01] ≥ -0.194	78	47	62.4	1.34	58.4227	66.5773	0.000448832			1119	523	596	46.7382	e34 used as baseline
3	APOE_reported = e44	142	63	69.27	1	142	63	1			205	142	63	69.2683	e44 used as baseline
4	APOE_reported = e34 [LDPred2 no sparse--Bellenguez--p=0.00018; h2=0.05] ≤ -0.055 [LDPred2 no sparse--Kunkle--p=1.8e.05; h2=0.07] ≥ -0.052 [MegaPRS--Kunkle--LDAK Model 139] ≥ 0.41	34	8	80.95	1.73	19.63	22.37	8.82454e-06			1119	523	596	46.7382	e34 used as baseline
5	APOE_reported = e34 [Lassosum--Kunkle--s=1; lambda=0.00545559478116852] ≤ -0.169 [LDPred2 no sparse--Bellenguez--p=0.00032; h2=0.07] ≥ -0.103	83	68	54.97	1.18	70.5746	80.4254	0.0426989			1119	523	596	46.7382	e34 used as baseline
6	[MegaPRS--Bellenguez--LDAK Model 3] ≥ 0.058 [MegaPRS--Jansen--LDAK Model 6] ≤ 0.157 [MegaPRS--Bellenguez--LDAK Model 3] ≤ 0.091 [Lassosum--Bellenguez--s=0.5; lambda=0.0183298071083244] ≥ 0.004	40	16	71.43	1.92	20.7958	35.2042	1.08806e-07			3393	1260	2133	37.1353	All cases and controls used as baseline
Supplementary Table 3: AMR population JRip rules including PRS, APOE, and sex
Rule Number	Rule	Number of Cases	Number of Controls	Percent Cases	Odds Ratio compared to Baseline	Expected Number of Cases	Expected Number of Controls	P-value			Total Cases and Controls	Baseline Cases	Baseline Controls	Baseline Percent Cases	Note
1	APOE_reported = e34	369	344	51.75	1	369	344	1			713	369	344	51.7532	e34 used as baseline
Supplementary Table 4: EAS population JRip rules including PRS, APOE, and sex
Rule Number	Rule	Number of Cases	Number of Controls	Percent Cases	Odds Ratio compared to Baseline	Expected Number of Cases	Expected Number of Controls	P-value			Total Cases and Controls	Baseline Cases	Baseline Controls	Baseline Percent Cases	Note
1	APOE_reported = e34 [MegaPRS--Bellenguez--LDAK Model 161] ≥ -0.176	272	147	64.92	1.13	241.561	177.439	0.00261622			758	437	321	57.6517	e34 used as baseline
2	APOE_reported = e44	80	12	86.96	1	80	12	1			92	80	12	86.9565	e44 used as baseline
3	Sex = F APOE_reported = e34	107	86	55.44	0.88	120.965	72.0352	0.0376805			426	267	159	62.6761	All female e34 used as baseline
4	[MegaPRS--Jansen--Model 3] ≥ 0.148 [MegaPRS--Jansen--Model 187] ≥ 0.117 [MegaPRS--Jansen--Model 3] ≤ 0.407 [MegaPRS--JKunkle--Model 3] ≥ -0.016 APOE_reported = e34	53	33	61.63	1.07	49.5805	36.4195	0.455508			758	437	321	57.6517	e34 used as baseline
REMOVE THESE??
EUR no WES (remove Bellenguez PRS)
Rule Number	Rule	Number of Cases	Number of Controls	Percent Cases	Odds Ratio compared to Baseline	Expected Number of Cases	Expected Number of Controls	P-value			Total Cases and Controls	Baseline Cases	Baseline Controls	Baseline Percent Cases	Note
1	APOE_reported = e34 Kunkle_ldak_Model1 ≥ 0.159 Jansen_ldak_Model183 ≥ 0.199 Kunkle_3.2e.05_0.07_nosparse ≤ 0.052 Kunkle_s0.001_lambda0.00088019773921638 ≥ 0.372	73	26	73.74	1.74032	41.9479	57.0521	2.69047e-10			4090	1733	2357	42.3716	e34 used as baseline
2	APOE_reported = e34 Kunkle_ldak_Model1 ≥ 0.128 Jansen_ldak_Model183 ≥ 0.138 Kunkle_0.00018_0.035_sparse ≥ 0.131 Jansen_0.00032_0.035_nosparse ≤ 0.013 Kunkle_ldak_Model1 ≤ 0.307	51	13	79.69	1.88074	27.1178	36.8822	1.52913e-09			4090	1733	2357	42.3716	e34 used as baseline
3	APOE_reported = e34 Jansen_ldak_Model3 ≥ -0.14 Kunkle_ldak_Model1 ≥ -0.019 Jansen_ldak_Model187 ≥ -0.141 Jansen_ldak_Model183 ≥ 0.192 Jansen_s0.001_lambda0.000483889027221738 ≤ 0.08 Kunkle_s0.001_lambda0.00088019773921638 ≤ 0.136	90	45	66.67	1.57346	57.2017	77.7983	1.11308e-08			4090	1733	2357	42.3716	e34 used as baseline
4	APOE_reported = e34 Kunkle_s0.001_lambda0.00088019773921638 ≥ 0.24 Jansen_ldak_Model187 ≥ 0.068 Jansen_s0.001_lambda0.000483889027221738 ≥ 0.319	110	61	64.33	1.51823	72.4555	98.5445	6.23912e-09			4090	1733	2357	42.3716	e34 used as baseline
5	APOE_reported = e34 Kunkle_ldak_Model1 ≥ 0.141 Kunkle_s0.001_lambda0.00088019773921638 ≥ 0.479	116	92	55.77	1.31621	88.133	119.867	9.2207e-05			4090	1733	2357	42.3716	e34 used as baseline
6	APOE_reported = e44	450	302	59.84	0.999993	450	302	1			752	450	302	59.8404	e44 used as baseline
7	APOE_reported = e34 Kunkle_3.2e.05_0.05_nosparse ≤ 0.108 Kunkle_3.2e.05_0.05_nosparse ≥ -0.121 Kunkle_s0.001_lambda0.00088019773921638 ≥ 0.176 Jansen_ldak_Model154 ≤ -0.031	100	86	53.76	1.26877	78.8112	107.189	0.00166612			4090	1733	2357	42.3716	e34 used as baseline
8	APOE_reported = e34 Jansen_ldak_Model3 ≥ -0.138 Jansen_5.6e.05_0.035_nosparse ≥ 0.006 Jansen_s0.001_lambda0.000483889027221738 ≥ 0.228 Jansen_s1_lambda0.0183298071083244 ≥ -0.124	128	113	53.11	1.25343	102.116	138.884	0.00074026			4090	1733	2357	42.3716	e34 used as baseline
9	APOE_reported = e34 Kunkle_ldak_Model1 ≥ -0.006 Kunkle_3.2e.05_0.07_nosparse ≤ 0.005 Jansen_0.00032_0.035_nosparse ≤ -0.04 Jansen_ldak_Model3 ≥ -0.212	117	106	52.47	1.23833	94.4888	128.511	0.00228352			4090	1733	2357	42.3716	e34 used as baseline
10	APOE_reported = e34 Kunkle_1.8e.05_0.07_nosparse ≥ 0.038 Kunkle_ldak_Model139 ≥ 0.105 Jansen_ldak_Model154 ≥ 0.294 Jansen_1e.04_0.07_sparse ≤ 0.24	54	20	72.97	1.72214	31.355	42.645	9.97285e-08			4090	1733	2357	42.3716	e34 used as baseline
EUR no ADGC (remove Kunkle and Jansen PRS)
Rule Number	Rule	Number of Cases	Number of Controls	Percent Cases	Odds Ratio compared to Baseline	Expected Number of Cases	Expected Number of Controls	P-value			Total Cases and Controls	Baseline Cases	Baseline Controls	Baseline Percent Cases	Note
1	APOE_reported = e34 Bellenguez_s1_lambda0.00335981828628378 ≥ 0.067 Sex = M Bellenguez_ldak_Model161 ≤ -0.046 Bellenguez_s0.001_lambda0.000393807536701031 ≤ 0.165	87	84	50.88	1.53875	56.5425	114.457	7.388e-07			1246	412	834	33.0658	e34 males used as baseline
2	APOE_reported = e34 Bellenguez_3.2e.05_0.05_nosparse ≥ -0.137 Bellenguez_s1_lambda0.00335981828628378 ≥ 0.162 Bellenguez_0_0.01 ≤ -0.025	41	37	52.56	1.77011	23.1606	54.8394	9.8311e-06			2802	832	1970	29.6931	e34 used as baseline

### Sheet: Tables S6-S9 JRip no APOE
JRip Rules without APOE by Ancestry
Note: JRip rules were configured using only largely independent PRS features (Spearman's ρ <0.5).
Rules are executed in order, so individuals that qualify for multiple rules are only included in the first rule in which they qualify.
Supplementary Table 5: EUR population JRip rules including only PRS and sex
Rule Number	Rule	Number of Cases	Number of Controls	Percent Cases	Odds Ratio compared to Baseline	Expected Number of Cases	Expected Number of Controls	P-value			Total Baseline Cases and Controls	Baseline Cases	Baseline Controls	Baseline Percent Cases	Note
1	[MegaPRS--Kunkle--Model 1] ≥ 0.126 [Lassosum--Jansen--s=1; lambda=0.0183298071083244] ≥ -0.126 [MegaPRS--Jansen--Model 3] ≥ -0.138 [Lassosum2--Bellenguez--s=0.1; lambda=0.0248475757593169] ≥ -0.041 [MegaPRS--Jansen--Model 154] ≥ 0.468	66	17	79.52	2.4	27.5496	55.4504	3.17333e-19			13232	4392	8840	33.1923
2	[MegaPRS--Kunkle--Model 1] ≥ 0.279 [Lassosum--Kunkle--s=1; lambda=0.0112883789168469] ≥ 0.112 [Lassosum2--Jansen--s=0.001; lambda=0.00121547428183465] ≥ -0.022 [pT+Clump--Bellenguez--p<0.01] ≥ 0.471	42	10	80.77	2.43	17.26	34.74	3.20189e-13			13232	4392	8840	33.1923
3	[MegaPRS--Kunkle--Model 1] ≥ 0.273 [pT+Clump--Jansen--p<0.01] ≥ 0.224 [Lassosum2--Jansen--s=0.001; lambda=0.00121547428183465] ≥ 0.15 [Lassosum--Jansen--s=1; lambda=0.0183298071083244] ≥ 0.095	160	112	58.82	1.77	90.283	181.717	2.78694e-19			13232	4392	8840	33.1923
4	[pT+Clump--Bellenguez--p<0.01] ≥ 0.035 [pT+Clump--Kunkle--p<0.01] ≥ 0.198 [MegaPRS--Kunkle--Model 1] ≥ 0.299	194	189	50.65	1.53	127.126	255.874	3.97403e-13			13232	4392	8840	33.1923
5	[MegaPRS--Kunkle--Model 1] ≥ 0.107 [Lassosum--Kunkle--s=1l; lambda=0.0112883789168469] ≥ 0.088 Sex = M [LDPred2 sparse--Bellenguez--p=1e.04; h2=0.07] ≥ 0.063	155	140	52.54	1.58	97.9172	197.083	1.69291e-12			13232	4392	8840	33.1923	Males used as baseline
6	[MegaPRS--Kunkle--Model 1] ≥ -0.014 [Lassosum--Kunkle--s=1; lambda=0.0112883789168469] ≥ 0.086 [pT+Clump--Bellenguez--p<0.01] ≥ 0.21 [MegaPRS--Jansen--Model 3] ≥ -0.028 [Lassosum--Jansen--s=1; lambda=0.0183298071083244] ≥ 0.118	86	61	58.5	1.76	48.7926	98.2074	7.17931e-11			13232	4392	8840	33.1923
7	[MegaPRS--Kunkle--Model 1] ≥ 0.126 [Lassosum--Jansen--s=1; lambda=0.0183298071083244] ≥ -0.126 [MegaPRS--Jansen--Model 3] ≥ -0.138 [Lassosum2--Bellenguez--s=0.1; lambda=0.0248475757593169] ≥ -0.041 [MegaPRS--Jansen--Model 1] ≥ 0.468	87	64	57.62	1.74	50.1203	100.88	1.84958e-10			13232	4392	8840	33.1923
8	[MegaPRS--Kunkle--Model 1] ≥ -0.026 [Lassosum--Kunkle--s=1; lambda=0.0112883789168469] ≥ 0.002 [pT+Clump--Kunkle--p<0.01] ≥ 0.376 [pT+Clump--Bellenguez--p<1e-04] ≥ 0.155 [MegaPRS--Kunkle--Model 139] ≥ -0.113 [Lassosum--Jansen--s=1; lambda=0.0183298071083244] ≥ -0.131	124	87	58.77	1.77	70.0357	140.964	3.04095e-15			13232	4392	8840	33.1923
9	[MegaPRS--Kunkle--Model 1] ≥ 0.012 [Lassosum--Jansen--s=1; lambda=0.0183298071083244] ≥ 0.116 [LDPred2 no sparse--Kunkle--p=5.6e.05; h2=0.035] ≤ 0.088 [Lassosum2--Bellenguez--s=0.1; lambda=0.0248475757593169] ≥ 0.023	44	23	65.67	1.98	22.2388	44.7612	1.64566e-08			13232	4392	8840	33.1923
Supplementary Table 6: AFR population JRip rules including only PRS and sex
Rule Number	Rule	Number of Cases	Number of Controls	Percent Cases	Odds Ratio compared to Baseline	Expected number of Cases	Expected Number of Controls	P-value			Total Baseline Cases and Controls	Baseline Cases	Baseline Controls	Baseline Percent Cases	Note
1	[Lassosum--Bellenguez--s=1; lambda=0.001] ≥ 0.083 [pT+Clump--Jansen--p<1] ≥ -0.02 [pT+Clump--Bellenguez--p<0.2] ≥ 0.388	91	71	56.17	1.51	60.1592	101.841	5.30302e-07			3393	1260	2133	37.1353
2	[MegaPRS--Bellenguez--Model 3] ≥ 0.035 [MegaPRS--Bellenguez--Model 3] ≤ 0.104 [pT+Clump--Bellenguez--p<1e-04] ≥ -0.051	150	126	54.35	1.46	102.493	173.507	3.25128e-09			3393	1260	2133	37.1353
3	[MegaPRS--Jansen--Model 183] ≤ -0.007 [MegaPRS--Jansen--Model 213]≥ -0.281 [LDPred2 no sparse--Bellenguez--p=0.00018; h2=0.05] ≥ 0.02 [Lassosum2--Jansen--s=0.001; lambda=0.000483889027221738] ≤ -0.031	88	72	55	1.48	59.4164	100.584	2.91224e-06			3393	1260	2133	37.1353
Supplementary Table 7: AMR population JRip rules including only PRS and sex
Rule Number	Rule	Number of Cases	Number of Controls	Percent Cases	Odds Ratio compared to Baseline	Expected number of Cases	Expected Number of Controls	P-value			Total Baseline Cases and Controls	Baseline Cases	Baseline Controls	Baseline Percent Cases	Note
1	[Lassosum--Bellenguez--s=0.2; lambda=0.0233572146909012] ≤ -0.004 [Lassosum--Bellenguez--s=0.2; lambda=0.0233572146909012] ≥ -0.005 [Lassosum2--Jansen--s=0.1; lambda=0.0355969214893682] ≥ 0.004	469	452	50.92	1.25	373.905	547.095	1.76188e-10			3212	1304	1908	40.5978
Supplementary Table 8: EAS population JRip rules including only PRS and sex
Rule Number	Rule	Number of Cases	Number of Controls	Percent Cases	Odds Ratio compared to Baseline	Expected number of Cases	Expected Number of Controls	P-value			Total Baseline Cases and Controls	Baseline Cases	Baseline Controls	Baseline Percent Cases	Note
1	[Lassosum--Bellenguez--s=1; lambda=0.00335981828628378] ≥ -0.048 Sex = F	422	361	53.9	1.21	348.228	434.772	1.12491e-07			2289	1018	1271	44.4736	Females used as baseline
